# Pharmacological Management of Acute Spinal Cord Injury: A longitudinal multi-cohort observational study

**DOI:** 10.1101/2021.05.28.21257947

**Authors:** Catherine R. Jutzeler, Lucie Bourguignon, Bobo Tong, Elias Ronca, Eric Bailey, Noam Y. Harel, Fred Geisler, Adam R. Ferguson, Brian K. Kwon, Jacquelyn J. Cragg, Lukas Grassner, John L.K. Kramer

## Abstract

**Background:** Nearly every individual sustaining traumatic spinal cord injury receives multiple types and classes of medications to manage a litany of secondary complications. Prior clinical studies and evidence from animal models suggest that several of these medications could enhance or impede endogenous neurological recovery. However, there is a knowledge gap surrounding the spectrum of pharmacologic agents typically administered in the routine management of spinal cord injury.

**Objective:** To systematically determine the types of medications commonly administered, alone or in combination, in the acute to subacute phase of spinal cord injury.

**Methods:** We conducted an analysis of two largescale cohorts (the Sygen interventional trial and the SCIRehab observational cohort study) to determine what constitutes “ standards of acute pharmacological care” after spinal cord injury. Concomitant medication use, including dosage, timing and reason for administration, was tracked. Descriptive statistics were used to describe the medications administered within the first 60 days after spinal cord injury.

**Results:** Across 2040 individuals with spinal cord injury, 775 unique medications were administered within the two months after injury. On average, patients enrolled in the Sygen trial received 9.9 ± 4.9 (range 0-34), 14.3 ± 6.3 (range 1-40), 18.6 ± 8.2 (range 0-58), and 21.5 ± 9.7 (range 0-59) medications within the first 7, 14, 30, and 60 days post-injury, respectively. Patients enrolled in the SCIRehab cohort study received on average 1.7 ± 1.7 (range 0-11), 3.7 ± 3.7 (range 0-24), 8.5 ± 6.3 (range 0-42), and 13.5 ± 8.3 (range 0-52) medications within the first 7, 14, 30, and 60 days post-injury, respectively. Polypharmacy was commonplace (up to 43 medications per day per patient). Approximately 10% of medications were administered acutely as prophylaxis (e.g., against the development of pain or infections).

**Conclusions:** To our knowledge, this was the first time acute pharmacological practices have been comprehensively examined after spinal cord injury. Our study revealed a high degree of polypharmacy in the acute stages of spinal cord injury, with potential to both positively and negatively impact neurological recovery. This data may provide key insight to achieve better understanding of how the acute pharmacological management of spinal cord injury affects long-term recovery. All results can be interactively explored on the *R*_*X*_*SCI* web site (https://jutzelec.shinyapps.io/RxSCI/) and GitHub repository (https://github.com/jutzca/Acute-Pharmacological-Treatment-in-SCI/).
