## Supplementary material for "Pharmacological Management of Acute Spinal Cord Injury: A longitudinal multi-cohort observational study": Table e1

### Sheet: Sheet1
Supplementary Table 1: Drugs administered to treat secondary complications following spinal cord injury
In both studies	Sygen only	SCIRehab only
acetaminophen	acetaminophen dexbrompheniramine pseudoephedrine	acarbose
acetaminophen codeine	acetaminophen methadone	acetaminophen acetylsalicylic acid
acetaminophen hydrocodone	acetate	acetaminophen acetylsalicylic acid caffeine
acetaminophen oxycodone	acetic acid hydrocortisone	acetaminophen butalbital caffeine
acetaminophen propoxyphene	acetylcysteine albuterol	acetaminophen codeine
acetazolamide	acetylsalicylic acid butalbital caffeine	acetaminophen dichloralphenazone isometheptene
acetic acid	acetylsalicylic acid oxycodone	acetaminophen isometheptene
acetylcysteine	amino acids	adalimumab
acetylsalicylic acid	aminocaproic acid	adapalene
acyclovir	aminophylline	albuterol ipratropium
adenosine	ammonium chloride	alfuzosin
albumin	ammonium lactate	aliskiren
albuterol	amoxicillin clavulanate potassium	allantoin camphor phenol
alendronate	antipyrine benzocaine	alpha d galactosidase
allopurinol	astemizole	alteplase
alprazolam	atracurium	amantadine
aluminum hydroxide	belladonna alkaloids opium	amiloride
aluminum magnesium	benzquinamide hydrochloride	amiodarone
aluminum magnesium simethicone	bicarbonate	ammonium
amikacin	bretylium	amoxicillin clavulanate
amitriptyline	brompheniramine	amphetamine
amlodipine	brompheniramine dextromethorphan pseudoephedrine	amylase lipase protease
amoxicillin	brompheniramine pseudoephedrine	anagrelide
amphotericin b	bupivacaine hydrochloride epinephrine bitartrate	anastrozole
ampicillin	buprenorphine	anidulafungin
ampicillin sulbactam	butamben tetracaine benzocaine	antipyrine benzocaine glycerin
atenolol	butoconazole nitrate	argatroban
atropine	butorphanol	aripiprazole
azithromycin	butorphanol tartrate	atorvastatin
aztreonam	calcium carbonate magnesium chloride	azelastine
bacitracin	calcium citrate	bacitracin neomycin polymyxin b
baclofen	calcium gluceptate	bacitracin polymyxin b
beclomethasone	calcium gluconate sodium phosphate	barium sulfate
belladonna alkaloids phenobarbital	camphor phenol	becaplermin
benzocaine	camphor pramoxine zinc	benazepril
benzocaine menthol	carbenicillin	benzonatate
benzoyl peroxide	carbenicillin indanyl	betamethasone
benztropine	carbonic acid	bisoprolol
betamethasone clotrimazole	cefaclor	botulinum toxin
bethanechol	cefamandole	brimonidine
bisacodyl	cefoperazone	brinzolamide
bismuth subsalicylate	cefotetan	bromocriptine
bumetanide	cefoxitin	budesonide
bupivacaine	ceftizoxime	bupivacine epinephrine
bupropion	cephalosporin	cabergoline
buspirone	cephapirin	calamine phenolate
calcium	cephradine	calcitriol
calcium carbonate	chloral hydrate	calcium acetate
calcium chloride	chloramphenicol	calcium cholecalciferol
calcium gluconate	chlorhexidine gluconate	calcium polycarbophil
capsaicin	chloride	calcium simethicone
captopril	chlorothiazide	calcium vitamin d
carbamazepine	chlorpheniramine	camphor menthol
carbamide peroxide	chlorpheniramine methscopolamine phenylephrine	candesartan
carisoprodol	chlorpromazine	carbidopa
cefadroxil	chlorzoxazone	carbidopa levodopa
cefazolin	choline magnesium trisalicylate	carboxymethylcellulose sodium
cefotaxime	cimetidine	carvedilol
cefpodoxime	cisapride	caspofungin
ceftazidime	cisatracurium	cefepime
ceftriaxone	citric acid sodium citrate	celecoxib
cefuroxime	cloxacillin	cetirizine pseudoephedrine
cephalexin	cocaine	chloraseptic
cetirizine	collagenase	chlorthalidone
chlordiazepoxide	conjugated estrogens	choline magnesium
chlorhexidine	corticosteroids	ciclopirox
cholecalciferol	cromolyn sodium	cilostazol
cholestyramine	cryoprecipitate	ciprofloxacin hydrocortisone
ciprofloxacin	cyto-zyme	citalopram
clarithromycin	desflurane	clobetasol
clindamycin	dextromethorphan guaifenesin pseudoephedrine	clomipramine
clonazepam	dezocine	clopidogrel
clonidine	dimenhydrinate	colchicine
clorazepate	diptheria pertussis tetanus vaccine	colistimethate
clotrimazole	dobutamine	conivaptan
codeine	doxacurium chloride	cortisone
cyclobenzaprine	droperidol	cosyntropin
cyproheptadine	enalapril maleate	cyclophosphamide
dalteparin	enoxaparin	dapsone
dantrolene	epinephrine sulfate	daptomycin
desipramine	estazolam	darbepoetin
desmopressin	estrogen	darifenacin
dexamethasone	ethanol	demeclocycline
dextrose	fluorometholone	desonide
diatrizoate meglumine diatrizoate sodium	fluphenazine	desvenlafaxine
diazepam	framycetin	dexmedetomidine
dibucaine	fusidic acid	dextroamphetamine
diclofenac	gelatin	dextromethorphan
dicloxacillin	glucose	dextromethorphan guaifenesin
digoxin	glycopyrrolate	dicyclomine
diltiazem	griseofulvin	diphenoxylate atropine
diphenhydramine	guaifenesin phenylephrine	docosanol
dipyridamole	guaifenesin theophylline	docusate benzocaine
docusate	hetastarch	docusate glycerine
docusate senna	hydrocortisone acetate	dolasetron
dopamine	hydroxypropyl methylcellulose	donepezil
dornase alfa	imipenem	doripenem
doxazosin	iothalamate meglumine	dorzolamide
doxepin	ipratropium bromide	dronabidol
doxycycline	iron vitamin c	drospirenone
enalapril	isoflurane	duloxetine
ephedrine	isoproterenol	dutasteride
epinephrine	isosorbide dinitrate	econazole
epoetin	levodopa	enalapril hydrochlorothiazide
erythromycin	levomepromazine	entecavir
esmolol	levorphanol	epinephrine lidocaine
etidronate	lidocaine epinephrine	ergocalciferol
etodolac	lidocaine prilocaine	ergotamine caffeine
etomidate	lindane	ertapenem
famotidine	lipids	escitalopram
fentanyl	magnesium chloride	esomeprazole
ferrous sulfate	magnesium citrate	estradiol
filgrastim	magnesium gluconate	eszopiclone
fluconazole	magnesium hydroxide	exenatide
fludrocortisone	magnesium oxide	ezetimibe
flumazenil	magnesium sulfate	ezetimibe simvastatin
fluoxetine	mannitol	famiciclovir
flurazepam	meperidine hydroxyzine	felodipine
folic acid	merbromin	fenofibrate
furosemide	metacycline	fexofenadine
gabapentin	metaproterenol	finasteride
gentamicin	methylprednisolone sodium succinate	fluocinolone
glipizide	metipranolol	fluocinonide
glucagon	metocurine iodide	fluticasone
glyburide	metoprolol hydrochlorothiazide	fluticasone salmeterol
glycerine	metubine	fondaparinux
glycopyrronium	mezlocillin	fosinopril
guaifenesin	misoprostol	fosphenytoin
guaifenesin potassium guaiacolsulfonate	mivacurium chloride	gatifloxacin
haloperidol	morphine sulfate	glimepiride
heparin	multivitamin folate	glucosamine
hydralazine	multivitamin iron	glucosamine chondroitin
hydrochlorothiazide	multivitamin minerals	glucoscan
hydrocodone	multivitamin zinc	glutamine
hydrocortisone	nalbuphine	guaifenesin codeine
hydrogen peroxide	naphazoline	guaifenesin dextromethorphan
hydromorphone	nefazodone	hydrochlorothiazide triamterene
hydroxyurea	nitrous oxide	hydrocodone ibuprofen
hydroxyzine	nizatidine	ibandronate sodium
ibuprofen	oxaprozin	imiquimod
imipenem cilastatin	oxazepam	immune globulin
imipramine	pancuronium bromide	indapamide
indomethacin	pemoline	iopamidol
influenza vaccine	penicillin	ipratropium albuterol
insulin	pentobarbital	irbesartan
iohexol	phenothiazines	isometheptene dichloralphenazone acetaminophen
ipratropium	phenoxybenzamine	isoniazid
iron	phenylpropanolamine	isopropyl alcohol
iron dextran	pipecuronium	isosorbide mononitrate
ketamine	piperacillin	lacosamide
ketoconazole	pirbuterol	lamotrigine
ketoprofen	piroxicam	lansoprazole
ketorolac	plasma	lanthanum carbonate
ketotifen	platelets	leuprolide acetate
labetalol	podofilox	levalbuterol
lactase	polyethylene glycol electrolyte solution	levetiracetam
lactobacillus	potassium acetate	levocarnitine
lactulose	potassium iodide	levofloxacin
lidocaine	potassium permanganate	levothyroxine
lisinopril	pramoxine phenylephrine glycerine petrolatum	linezolid
lithium	prednisolone acetate	liothyronine
loperamide	prilocaine	loratadine
lorazepam	prochlorperazine maleate	loratadine pseudoephedrine
mafenide	progesterone	losartan
magnesium	promazine	losartan hydrochlorothiazide
mecamylamine	protamine	lovastatin
meclizine	pseudoephedrine triprolidine	lubiprostone
megestrol acetate	quazepam	medroxyprogesterone acetate
meperidine	quinapril	melatonin
meropenem	quinine sulfate	meloxicam
methadone	red blood cells	menthol
methenamine	salicylic acid	meperidine phenylephrine
methocarbamol	salmeterol	mepivacaine
methyl salicylate	selenium sulfide	metaxalone
methylphenidate	sennosides	metformin
methylprednisolone	sevoflurane	methotrexate
metoclopramide	sodium acetate	methylcellulose
metolazone	sodium citrate	methyldopa
metoprolol	sodium hypochlorite	methylnaltrexone
metronidazole	sorbitol	mexiletine
miconazole	sufentanil	micafungin
midazolam	sulfacetamide sodium urea	midodrine
minocycline	sulfamethoxazole	milnacipran
minoxidil	sulindac	mirtazapine
morphine	terfenadine	modafinil
multivitamins	tetanus vaccine	mometasone
mupirocin	thiopental	montelukast
nabumetone	thioridazine	moxifloxacin
nafcillin	thrombin	mycobacterium tuberculosis extract
naloxone	ticarcillin	mycophenolate
naproxen	tolbutamide	niacin
neomycin	trifluoperazine	nicardipine
neostigmine	trimethobenzamide	nisoldipine
nicotine	tropicamide	nitazoxanide
nifedipine	urokinase	nutritional supplement
nitrofurantoin	vasopressin	olanzapine
nitroglycerin	vitamin c e	olmesartan medoxomil
nitroprusside	vitamin k3	olopatadine
norepinephrine	xylometazoline HCl	omega 3
norfloxacin	zinc sulfate monohydrate	oseltamivir
nortriptyline		oxandrolone
nystatin		oxcarbazepine
nystatin triamcinolone		oxychlorosene powder
octreotide		oxymorphone
ofloxacin		pamipril
omeprazole		pantoprazole
ondansetron		paricalcitol
oxacillin		penciclovir
oxybutynin		physostigmine
oxycodone		pimecrolimus
oxymetazoline		pioglitazone
pamidronate		polycarbophil
pancrelipase		polyethylene glycol
paroxetine		polymyxin b
permethrin		posaconazole
phenazopyridine		pramipexole
phenobarbital		pramoxine
phenol		pravastatin
phenylephrine		prednisolone
phenytoin		pregabalin
phosphate		probenecid
phytonadione		propafenone
piperacillin tazobactam		propylene glycol
pneumococcal vaccine		pseudoephedrine cetirizine
potassium		pseudoephedrine hydrochlorothiazide
potassium chloride		pseudoephedrine loratadine
potassium phosphate		pyridostigamine
povidone iodine		pyridoxine
prazosin		quetiapine
prednisone		rabeprazole
prochlorperazine		ramelteon
promethazine		ramipril
propantheline		ranolazine
propofol		remifentanil
propoxyphene		repaglinide
propranolol		rifaximin
pseudoephedrine		risedronate
psyllium		rizatriptan
ranitidine		ropinirole
rifampin		rosuvastatin
risperidone		salicylic acid sulfur
rocuronium		salsalate
saline		selegiline
scopolamine		sevelamer
selenium		sildenafil
sertraline		silver nitrate
silver sulfadiazine		simvastatin
simethicone		sitagliptin
sodium		sodium ferric gluconate complex
sodium bicarbonate		solifenacin
sodium chloride		spironolactone
sodium phosphate		sumatriptan
sodium polystyrene sulfonate		tacrolimus
succinylcholine		tadalafil
sucralfate		tamoxifen
sulfacetamide		tamsulosin
terazosin		telmisartan
terbinafine		temazepam
terbutaline		teriparatide
terconazole		testosterone
tetracycline		thiamine
theophylline		tiagabine
ticarcillin potassium clavulanate		tigecycline
tobramycin		tinzaparin
tobramycin dexamethasone		tiotropium
tolnaftate		tizanidine
tolterodine		topiramate
tramadol		torasemide
trazodone		triamterene hydrochlorothiazide
triamcinolone		trimethoprim polymyxin b
triazolam		trimethoprim sulfamethoxazole
triethanolamine polypeptide		ubiquinone
trimethoprim		ursodiol
trolamine salicylate		valacyclovir
urea		valganciclovir
valproic acid		valsartan
vancomycin		varenicline
vecuronium bromide		vitamin a
venlafaxine		vitamin b c
verapamil		vitamin b12
vitamin a d		vitamin d
vitamin b		vitamin e
vitamin b1		voriconazole
vitamin c		zaleplon
vitamin k		ziprasidone
warfarin		zonisamide
zinc
zinc oxide
zolpidem
